# Genomic diversity and *BCL9L* mutational status in CTC pools predict overall survival in metastatic colorectal cancer

**DOI:** 10.1101/2024.12.26.24319649

**Authors:** Joao M. Alves, Nuria Estévez-Gómez, Roberto Piñeiro, Laura Muinelo-Romay, Patricia Mondelo-Macía, Mercedes Salgado, Agueda Iglesias-Gómez, Laura Codesido-Prada, Astrid DIez-Martín, Joaquin Cubiella, David Posada

**Author notes:** **Corresponding authors:** Joao M. Alves, David Posada. these authors contributed equally to this work (Joao M. Alves, Nuria Estévez-Gómez). **Competing interests:** The authors declare no competing interests.

## Abstract

The genomic diversity of circulating tumor cells (CTCs) and its clinical implications remain poorly understood. In this study, we characterized the mutational landscape of CTC pools stemming from 29 metastatic colorectal cancer (mCRC) patients and examined its relationship with disease progression. Our analysis revealed substantial variation in mutational burden among patients, with all CTC pools harboring non-silent mutations in key CRC driver genes. Importantly, higher genomic diversity in CTC pools was significantly associated with reduced overall survival. Furthermore, non-silent mutations in *BCL9L* emerged as a strong predictor of patient survival. Taken together, these findings underscore the potential of CTC genomic profiling as a promising prognostic tool in mCRC and highlight the need for further research into its clinical applications.
