## Supplementary tables for "Genomic diversity and *BCL9L* mutational status in CTC pools predict overall survival in metastatic colorectal cancer"

### Sheet: Table S1
Metric	Optimal cutoff value	Nb of patients in "High"	Nb of patients in "Low"
Age	63.5	17	11
LoT	2.5	10	18
TMB	1.96	15	13
PAG	5.35	18	10
MATH	41.81	15	13
CRCdr	3.5	16	12
CN	8	17	11

### Sheet: Table S2
Custom panels		Commercial panels
CRC-P22	CRC-P55	oncoReveal	Oncomine
ALK	DNAH11	AKT1	AKT1
DCHS1	ERCC6L2	CYSLTR2	CHEK2
DNAH2	FAM193A	FBXW7	FGFR3
FCGBP	FBN1	GNAS	KIT
OSBP2	INTS3	KEAP1	NTRK3
PTK7	IQGAP3	NTRK1	ALK
TENM2	NISCH	PTEN	FGFR1
TLN1	NRXN2	SMAD4	NTRK1
CACNA2D2	OTOG	ALK	AR
KALRN	RGS6	DDR2	EGFR
CACNA1A	RPTOR	FGFR1	MET
DNHD1	SORCS3	H3F3A	AKT2
KIFC3	TMCC2	KIT	CTNNB1
LIPE-AS1	AFF3	PDGFRA	FGFR4
VPS13D	ALMS1	PTPN11	KRAS
DNAH3	ANKHD1	SRSF2	PDGFRA
RPH3A	IFT140	ARAF	FGFR2
USP54	NAV2	EGFR	BRAF
HOOK2	PAPPA	FGFR2	NTRK2
SDK2	SLIT3	HIST1H3B	AKT3
MYHAS	TRRAP	KRAS	FLT3
ASTN2	KDM2A	PIK3CA	MAP2K1
	MED13	RAC1	PIK3CA
	SMG6	STK11	CD274
	DDR1	BRAF	ESR1
	ITPR3	EIF1AX	ERBB2
	MEGF11	FGFR3	GNA11
	SDK1	HRAS	MAP2K2
	SHANK2	MAP2K1	PTEN
	ANKS1A	PLCB4	CDKN2A
	CLPB	RAF1	ERBB3
	CROCC	TERT	GNAQ
	DNAH1	CDKN2A	RAF1
	ALK	ERBB2	RET
	DCHS1	GNA11	ARAF
	DNAH2	IDH1	ERBB4
	FCGBP	MET	GNAS
	OSBP2	POLD1	MTOR
	PTK7	RET	ROS1
	TENM2	TP53	HRAS
	TLN1	CTNNB1	NRAS
	CACNA2D2	ERBB4	RSPO2
	KALRN	GNAQ	CDK4
	CACNA1A	IDH2	IDH1
	DNHD1	NRAS	SMO
	KIFC3	POLE	NRG1
	LIPE-AS1	SF3B1	RSPO3
	VPS13D	TSHR	IDH2
	DNAH3		TP53
	RPH3A		NUTM1
	USP54
	HOOK2
	SDK2
	MYHAS
	ASTN2

### Sheet: Table S3
Source	PatientID	Gender	Survival status	Months since mCRC Diagnosis	Age (group) at mCRC diagnosis	Lines of therapy (LoT)	1st LoT	2nd LoT	3rd LoT	4th LoT
mCRC in-house	P1	F	Deceased	17.3333	80+	1	FOLFIRI/BEVACIZUMAB
	P2	M	Alive	32.6	60-69	4	FOLFIRI	FOLFOX/BEVACIZUMAB	FOLFIRI/BV	TAS102/BV
	P3	F	Deceased	28.0667	70-79	3	FOLFOX/BV	FOLFIRI/AFLIBERCEPT	IRINOTECAN
	P4	M	Alive	33	60-69	1	FOLFIRI/BV
	P5	F	Deceased	52.8667	60-69	3	FOLFOX/BV	ENCORAFENIB/CETUXIMAB	FOLFIRI/BV
	P6	F	Deceased	12.1667	50-59	1	FOLFOXIRI/BV
	P7	M	Deceased	20.4333	80+	2	CETUXIMAB/IRINOTECAN	TOMUDEX
	P8	M	Deceased	11.2333	70-79	1	FOLFOX/CETUXIMAB
	P9	M	Deceased	35.1667	70-79	3	FOLFOX/BV	FOLFIRI/BV	TAS102/BEVACIZUMAB
	P10	M	Deceased	34.2	60-69	3	FOLFOX/BV	FOLFIRI/BV	TAS102/BV
	P11	M	Deceased	11	80+	1	FOLFOX/PANITUMUMAB
	P12	M	Deceased	27.9333	70-79	2	FOLFOX/BV	FOLFIRI/BV
	P13	M	Deceased	15.6333	70-79	2	FOLFOX/PANITUMUMAB	IRINOTECAN
	P14	M	Deceased	86.3	80+	3	FOLFOX/PANITUMUMAB	FOLFIRI/CETUXIMAB	LONSURF
	P15	F	Alive	50.5	50-59	2	FOLFOX/CETUXIMAB	FOLFIRI/BEVACIZUMAB
	P16	F	Deceased	18.3	70-79	2	IRINOTECAN	FOLFOX
	P17	F	Deceased	29.5333	80+	2	FOLFIRI/BV	CAPECITABINA
	P18	M	Alive	131.4	70-79	1	FOLFIRI/BV
	P19	M	Alive	34.4	60-69	2	FOLFOX/CETUXIMAB	FOLFIRI/BV
	P20	F	Deceased	15.2	80+	1	CAPECITABINA
	P21	M	Deceased	47.9	80+	3	FOLFOX/BEVACIZUMAB	FOLFIRI/BV	TAS102/BV
	P22	M	Alive	60.3	50-59	2	FU/PANITUMUMAB	FOLFIRI/BV
	P23	M	Deceased	33.1	60-69	3	FOLFOXIRI + FOLFOX/PANITUMUMAB	FOLFIRI	Clinical trial
	P24	F	Deceased	22.7667	50-59	3	FOLFOX/BV	FOLFIRI/AFLIBERCEP	TAS102/BV
	P25	M	Deceased	16.8	60-69	2	FOLFOX	FOLFIRI
mCRC public	PP1	F	Deceased	44.6333	50-59	2	CAPOX/BEVACIZUMAB	FOLFIRI/AFLIBERCEPT
	PP3	M	Deceased	14.3	80+	1	IRINOTECAN
	PP4	M	Deceased	56.7667	60-69	3	FOLFOX/PANITUMUMAB	FOLFIRI/BV	IRINOTECAN/CETUXIMAB
	PP5	M	Alive	80.3	60-69	3	FOLFOX/PANITUMUMAB	FOLFIRI/BV	TAS102/BV
